# Trends in fluoroquinolone prescribing in UK primary and secondary care between 2019 and 2023

**DOI:** 10.1101/2024.03.04.24303729

**Authors:** Fergus Hamilton, Elizabeth Darley, Alasdair MacGowan

## Abstract

**Introduction:** Fluoroquinolones are important, widely used antibiotics but have associations with a significant number of adverse outcomes. A recent (January 2024) decision by the UK drug regulator, the Medicines and Health Regulatory Authority (MHRA), restricted systemic use of these antibiotics to when only absolutely necessary with immediate effect. One stated reason for the ban was the failure of previous guidance (2019, 2023), to impact prescribing, with the 2023 MHRA Drug Safety Update stating there had been “no change in prescribing” of fluoroquinolones in relation to guidance.

**Methods:** We evaluated the trend in prescribing of fluoroquinolones and comparator antibiotics using national data for all primary care practices in England from 2019 to 2023. We calculated the percent change in prescribing of fluoroquinolones using linear regression, comparing with other antibacterials Analyses were then performed at the integrated care board (ICB) level. We also performed a similar analysis on secondary care prescribing and included hospital inpatient stay data.

**Results:** In primary care, there was a clear negative trend in fluoroquinolone (particularly ciprofloxacin) item dispensing, with a 4.2% reduction in items dispended per year, 95% confidence interval, CI (−5.2%; −3.3%, p = 6 x 10^-13^). This occurred despite no change in overall antibacterial prescription (+2% −0.56%; +4.6%, p = 0.12) and no decrease in comparator antibiotics. These occurred across nearly all (97/101) ICBs. Secondary care data showed stable prescription of fluoroquinolones, but other comparator antibiotics increased, leading to relatively fewer prescriptions compared to other agents.

**Conclusions:** There was a marked reduction in fluoroquinolone prescribing in primary care in England in both absolute terms and relative to other antibiotics between 2019 to 2023. Relative reductions have occurred in secondary care.

**Funding:** Wellcome Trust (222894/Z/21/Z)
