## Supplementary material for "Trends in fluoroquinolone prescribing in UK primary and secondary care between 2019 and 2023": Sup tables

### Sheet: Sheet1
Integrated Care Board	%change per year	p.value
NHS WEST LEICESTERSHIRE	3.1% 95% CI (1.5% ; 4.7%)	0.00028
NHS EAST LEICESTERSHIRE AND RUTLAND	1.5% 95% CI (-0.31% ; 3.3%)	0.1
NHS WEST LANCASHIRE	1.1% 95% CI (-1.2% ; 3.4%)	0.33
NHS GLOUCESTERSHIRE	0.57% 95% CI (-0.75% ; 1.9%)	0.39
NHS SHROPSHIRE, TELFORD AND WREKIN	0.52% 95% CI (-0.92% ; 2%)	0.47
NHS IPSWICH AND EAST SUFFOLK	-0.36% 95% CI (-1.9% ; 1.2%)	0.65
NHS LEICESTER CITY	-0.49% 95% CI (-2.3% ; 1.4%)	0.6
NHS NORTH TYNESIDE	-0.74% 95% CI (-2.8% ; 1.3%)	0.47
NHS NEWCASTLE GATESHEAD	-0.76% 95% CI (-2.3% ; 0.81%)	0.34
NHS KIRKLEES	-1.3% 95% CI (-2.7% ; 0.15%)	0.077
NHS WIGAN BOROUGH	-1.4% 95% CI (-3% ; 0.2%)	0.084
NHS TEES VALLEY	-1.4% 95% CI (-2.4% ; -0.44%)	0.0053
NHS WEST SUFFOLK	-1.4% 95% CI (-2.8% ; -0.018%)	0.047
NHS NORTH YORKSHIRE	-1.5% 95% CI (-3.1% ; 0.11%)	0.068
NHS ROTHERHAM	-1.6% 95% CI (-3.3% ; 0.14%)	0.07
NHS LINCOLNSHIRE	-1.8% 95% CI (-2.9% ; -0.64%)	0.0026
NHS HEREFORDSHIRE AND WORCESTERSHIRE	-1.9% 95% CI (-3.2% ; -0.62%)	0.0042
NHS NORTHUMBERLAND	-1.9% 95% CI (-3.4% ; -0.46%)	0.011
NHS EAST STAFFORDSHIRE	-2% 95% CI (-4.4% ; 0.51%)	0.12
NHS NORTHAMPTONSHIRE	-2% 95% CI (-3.1% ; -0.89%)	0.00063
NHS NORTH EAST LONDON	-2.1% 95% CI (-3.2% ; -0.89%)	0.00085
NHS SUNDERLAND	-2.2% 95% CI (-4% ; -0.38%)	0.018
NHS CALDERDALE	-2.3% 95% CI (-4.2% ; -0.37%)	0.02
NHS SOUTH WEST LONDON	-2.6% 95% CI (-3.8% ; -1.5%)	2.9e-05
NHS BARNSLEY	-2.7% 95% CI (-4.5% ; -0.85%)	0.0048
NHS SOUTH EAST STAFFORDSHIRE AND SEISDON PENINSULA	-2.8% 95% CI (-4.1% ; -1.4%)	0.00013
NHS BASSETLAW	-2.9% 95% CI (-5.3% ; -0.49%)	0.019
NHS BIRMINGHAM AND SOLIHULL	-2.9% 95% CI (-4% ; -1.8%)	1.1e-06
NHS BRIGHTON AND HOVE	-3% 95% CI (-4.5% ; -1.5%)	0.00012
NHS BLACK COUNTRY AND WEST BIRMINGHAM	-3% 95% CI (-4.3% ; -1.8%)	1.1e-05
NHS DONCASTER	-3% 95% CI (-4.9% ; -1.2%)	0.002
NHS CANNOCK CHASE	-3.1% 95% CI (-4.7% ; -1.5%)	0.00027
NHS CASTLE POINT AND ROCHFORD	-3.1% 95% CI (-5% ; -1.3%)	0.0011
NHS GREATER PRESTON	-3.2% 95% CI (-4.8% ; -1.6%)	0.00017
NHS WAKEFIELD	-3.3% 95% CI (-5% ; -1.6%)	0.0003
NHS SOUTHEND	-3.3% 95% CI (-5.5% ; -1.2%)	0.0026
NHS COVENTRY AND WARWICKSHIRE	-3.4% 95% CI (-4.5% ; -2.3%)	8.8e-08
NHS NORFOLK AND WAVENEY	-3.4% 95% CI (-4.4% ; -2.4%)	2.3e-09
NHS HULL	-3.5% 95% CI (-5.8% ; -1.3%)	0.003
NHS BRADFORD DISTRICT AND CRAVEN	-3.6% 95% CI (-5.2% ; -2%)	2.8e-05
NHS LEEDS	-3.7% 95% CI (-5% ; -2.4%)	4.4e-07
NHS COUNTY DURHAM	-3.7% 95% CI (-5% ; -2.5%)	1.5e-07
NHS NORTH EAST ESSEX	-3.7% 95% CI (-5.3% ; -2.2%)	8.2e-06
NHS THURROCK	-3.8% 95% CI (-5.5% ; -2%)	5.4e-05
NHS EAST LANCASHIRE	-3.8% 95% CI (-5.4% ; -2.1%)	2e-05
NHS SOUTHPORT AND FORMBY	-3.8% 95% CI (-5.7% ; -2%)	9e-05
NHS SOMERSET	-3.9% 95% CI (-5.1% ; -2.6%)	7.1e-08
NHS BEDFORDSHIRE, LUTON AND MILTON KEYNES	-3.9% 95% CI (-5.1% ; -2.7%)	1.9e-08
NHS NORTH WEST LONDON	-3.9% 95% CI (-4.8% ; -3%)	2e-11
NHS BERKSHIRE WEST	-3.9% 95% CI (-5.1% ; -2.7%)	1.5e-08
NHS VALE OF YORK	-3.9% 95% CI (-5.4% ; -2.4%)	2.1e-06
NHS BRISTOL, NORTH SOMERSET AND SOUTH GLOUCESTERSHIRE	-4% 95% CI (-5.2% ; -2.7%)	6e-08
NHS BLACKPOOL	-4% 95% CI (-5.9% ; -2.1%)	8e-05
NHS SOUTH EAST LONDON	-4% 95% CI (-5.1% ; -3%)	9.4e-11
NHS EAST RIDING OF YORKSHIRE	-4.2% 95% CI (-6% ; -2.4%)	2e-05
NHS FYLDE AND WYRE	-4.2% 95% CI (-6% ; -2.4%)	1.4e-05
NHS DEVON	-4.4% 95% CI (-5.5% ; -3.3%)	5.1e-11
NHS NORTH CENTRAL LONDON	-4.4% 95% CI (-5.4% ; -3.4%)	5.7e-12
NHS CAMBRIDGESHIRE AND PETERBOROUGH	-4.5% 95% CI (-5.6% ; -3.4%)	2.7e-11
NHS EAST SUSSEX	-4.5% 95% CI (-5.7% ; -3.3%)	3.9e-10
NHS CHESHIRE	-4.6% 95% CI (-5.8% ; -3.4%)	3.2e-10
NHS DERBY AND DERBYSHIRE	-4.7% 95% CI (-5.8% ; -3.7%)	6.7e-13
NHS MORECAMBE BAY	-4.8% 95% CI (-6% ; -3.7%)	1.3e-11
NHS NORTH CUMBRIA	-4.9% 95% CI (-6.4% ; -3.4%)	2.2e-08
NHS SURREY HEARTLANDS	-4.9% 95% CI (-6% ; -3.8%)	5.2e-12
NHS SHEFFIELD	-4.9% 95% CI (-6.3% ; -3.5%)	1.6e-09
NHS NOTTINGHAM AND NOTTINGHAMSHIRE	-4.9% 95% CI (-6.4% ; -3.4%)	1.3e-08
NHS MANCHESTER	-5.1% 95% CI (-6.4% ; -3.8%)	9.4e-11
NHS BATH AND NORTH EAST SOMERSET, SWINDON AND WILTSHIRE	-5.2% 95% CI (-6.3% ; -4.1%)	7.5e-14
NHS SALFORD	-5.3% 95% CI (-6.9% ; -3.7%)	2e-08
NHS PORTSMOUTH	-5.3% 95% CI (-6.7% ; -3.9%)	3.2e-10
NHS WEST SUSSEX	-5.4% 95% CI (-6.5% ; -4.2%)	3.3e-13
NHS BLACKBURN WITH DARWEN	-5.4% 95% CI (-7.3% ; -3.5%)	6.7e-07
NHS MID ESSEX	-5.5% 95% CI (-6.8% ; -4.3%)	2.1e-12
NHS NORTH LINCOLNSHIRE	-5.6% 95% CI (-7.3% ; -3.9%)	1.5e-08
NHS EAST AND NORTH HERTFORDSHIRE	-5.7% 95% CI (-6.8% ; -4.5%)	2.7e-14
NHS KENT AND MEDWAY	-5.8% 95% CI (-6.8% ; -4.8%)	7.3e-17
NHS SOUTH SEFTON	-5.8% 95% CI (-8.3% ; -3.3%)	1.7e-05
NHS BASILDON AND BRENTWOOD	-5.8% 95% CI (-7.4% ; -4.3%)	4.5e-10
NHS CHORLEY AND SOUTH RIBBLE	-5.9% 95% CI (-7.5% ; -4.3%)	9.7e-10
NHS BUCKINGHAMSHIRE	-5.9% 95% CI (-7% ; -4.8%)	9.6e-16
NHS WEST ESSEX	-5.9% 95% CI (-7.2% ; -4.7%)	4e-13
NHS DORSET	-6.2% 95% CI (-7.4% ; -4.9%)	3.4e-14
NHS NORTH EAST LINCOLNSHIRE	-6.2% 95% CI (-8% ; -4.4%)	6.4e-09
NHS HEYWOOD, MIDDLETON AND ROCHDALE	-6.2% 95% CI (-7.6% ; -4.8%)	1.9e-12
NHS KNOWSLEY	-6.2% 95% CI (-8.2% ; -4.2%)	5.4e-08
NHS STAFFORD AND SURROUNDS	-6.3% 95% CI (-7.9% ; -4.7%)	7.1e-11
NHS STOKE ON TRENT	-6.3% 95% CI (-7.6% ; -5%)	2.5e-13
NHS WARRINGTON	-6.3% 95% CI (-7.8% ; -4.8%)	7e-12
NHS ST HELENS	-6.4% 95% CI (-7.9% ; -4.9%)	3.3e-12
NHS BOLTON	-6.5% 95% CI (-8% ; -4.9%)	2.5e-11
NHS LIVERPOOL	-6.5% 95% CI (-7.8% ; -5.1%)	2.3e-13
NHS HAMPSHIRE, SOUTHAMPTON AND ISLE OF WIGHT	-6.5% 95% CI (-7.5% ; -5.4%)	6.5e-18
NHS KERNOW	-6.7% 95% CI (-7.9% ; -5.4%)	2.3e-15
NHS HERTS VALLEYS	-6.9% 95% CI (-8.2% ; -5.6%)	1e-15
NHS STOCKPORT	-6.9% 95% CI (-8.3% ; -5.5%)	7e-14
NHS BURY	-7.3% 95% CI (-9.2% ; -5.4%)	2.2e-10
NHS WIRRAL	-7.5% 95% CI (-8.6% ; -6.3%)	4.7e-19
NHS FRIMLEY	-7.8% 95% CI (-8.8% ; -6.8%)	2.1e-22
NHS HALTON	-7.8% 95% CI (-9.6% ; -6.1%)	1.2e-12
NHS TRAFFORD	-8.5% 95% CI (-10% ; -6.9%)	1.5e-15
NHS TAMESIDE AND GLOSSOP	-8.8% 95% CI (-11% ; -6.6%)	2.2e-11
NHS OXFORDSHIRE	-9% 95% CI (-10% ; -7.9%)	2.3e-24
NHS SOUTH TYNESIDE	-10% 95% CI (-12% ; -7.8%)	6.2e-13
NHS NORTH STAFFORDSHIRE	-11% 95% CI (-12% ; -8.8%)	5.2e-18
NHS OLDHAM	-12% 95% CI (-13% ; -10%)	1.2e-23
